# Genome-Wide Association Identifies the First Risk Loci for Psychosis in Alzheimer Disease

**DOI:** 10.1101/2020.08.07.20139261

**Authors:** Mary Ann A. DeMichele-Sweet, Lambertus Klei, Byron Creese, Janet C. Harwood, Elise A. Weamer, Lora McClain, Rebecca Sims, Isabel Hernandez, Sonia Moreno-Grau, Lluís Tárraga, Mercè Boada, Emilio Alarcón-Martín, Sergi Valero, NIA-LOAD Family Based Study Consortium, Alzheimer’s Disease Genetics Consortium (ADGC), Yushi Liu, Basavaraj Hooli, Dag Aarsland, Geir Selbaek, Sverre Bergh, Arvid Rongve, Ingvild Saltvedt, Håvard K. Skjellegrind, Bo Engdahl, Eystein Stordal, Ole A. Andreassen, Srdjan Djurovic, Lavinia Athanasiu, Davide Seripa, Barbara Borroni, Diego Albani, Gianluigi Forloni, Patrizia Mecocci, Alessandro Serretti, Diana De Ronchi, Antonis Politis, AddNeuroMed Consortium, Julie Williams, Richard Mayeux, Tatiana Foroud, Agustin Ruiz, Clive Ballard, Peter Holmans, Oscar L. Lopez, M. Ilyas Kamboh, Bernie Devlin, Robert A. Sweet

**Affiliations:** Departments of Psychiatry, University of Pittsburgh, Pittsburgh, PA; Departments of Neurology, University of Pittsburgh, Pittsburgh, PA; Departments of Human Genetics, University of Pittsburgh, Pittsburgh, PA; University of Exeter Medical School, College of Medicine and Health, Exeter, UK; Norwegian, Exeter and King’s College Consortium for Genetics of Neuropsychiatric Symptoms in Dementia; Division of Psychological Medicine and Clinical Neuroscience, School of Medicine, Cardiff University, Cardiff, UK; Research Center and Memory Clinic Fundació ACE, Institut Català de Neurociències Aplicades. Universitat Internacional de Catalunya, Barcelona, Spain; CIBERNED, Network Center for Biomedical Research in Neurodegenerative Diseases, National Institute of Health Carlos III, Spain; See Supplementary Acknowledgments for the contributors and their affiliations; Global Statistical Science, Lilly Research Laboratories, Eli Lilly and Company, Indianapolis, IN; Neurodegeneration Research, Lilly Research Laboratories, Eli Lilly and Company, Indianapolis, IN; Department of Old Age Psychiatry, Institute of Psychiatry, Psychology and Neuroscience, King’s College London and Centre for Age-Related Medicine, Stavanger University Hospital; Norwegian National Advisory Unit in Ageing and Health, Vestfold Hospital Trust, Tønsberg, Norway and Department Geriatric Medicine, Oslo University Hospital, Oslo, Norway, and Faculty of Medicine, University of Oslo, Oslo, Norway; Research Centre of Age-related Functional Decline and Disease, Innlandet Hospital Trust, Pb 68, Ottestad 2312, Norway; Department of Research and Innovation, Helse Fonna, Haugesund and Department of Clinical Medicine (K1), University of Bergen, Bergen, Norway; Geriatric Department, St. Olav Hospital, University Hospital of Trondheim, Norway and Department of Neuromedicine and Movement science, Norwegian University of Science and Technology (NTNU), Norway; HUNT Research Centre, Department of Public Health and Nursing, Faculty of Medicine and Health Sciences, Norwegian University of Science and Technology (NTNU), Levanger, Norway and Levanger Hospital, Nord-Trøndelag Hospital Trust, Levanger, Norway; Norwegian Institute of Public Health, Oslo, Norway; Department of Mental Health, Norwegian University of Science and Technology, Trondheim, 43 Norway; Department of Medical Genetics, Oslo University Hospital, Oslo, Norway and NORMENT, Department of Clinical Science, University of Bergen, Bergen, Norway; NORMENT, Institute of Clinical Medicine, University of Oslo, Oslo, Norway; Department of Hematology and Stem Cell Transplant, Vito Fazzi Hospital, Lecce, Italy; Centre for Neurodegenerative Disorders, Department of Clinical and Experimental Sciences, University of Brescia, Italy; Neuroscience Department, Istituto di Ricerche Farmacologiche Mario Negri IRCCS, Milan, Italy; Institute of Gerontology and Geriatrics, Department of Medicine and Surgery, University of Perugia, Italy; Department of Biomedical and NeuroMotor Sciences, University of Bologna, Bologna, Italy; 1st Department of Psychiatry, Eginition Hospital, Medical School, National & Kapodistrian University of Athens, Athens, Greece; UK Dementia Research Institute @ Cardiff, School of Medicine, Cardiff University, Cardiff, UK; Departments of Neurology, Psychiatry and Epidemiology, Columbia University, New York, NY; Medical and Molecular Genetics, Indiana University School of Medicine, Indianapolis, IN; University of Exeter Medical School, Exeter, UK; Norwegian, Exeter and King’s College Consortium for Genetics of Neuropsychiatric Symptoms in Dementia; NORMENT Centre, Institute of Clinical Medicine, University of Oslo, and Oslo University Hospital, Oslo, Norway; MRC Centre for Neuropsychiatric Genetics and Genomics, Division of Psychological Medicine and Clinical Neurosciences, Cardiff University, Cardiff, UK

## Abstract

Psychotic symptoms, defined as the occurrence of delusions or hallucinations, are frequent in Alzheimer disease (AD with psychosis, AD+P). AD+P affects ∼50% of individuals with AD, identifies a subgroup with poor outcomes, and is associated with a greater degree of cognitive impairment and depressive symptoms, compared to subjects without psychosis (AD-P). Although the estimated heritability of AD+P is 61%, genetic sources of risk are unknown. We report a genome-wide meta-analysis of 12,317 AD subjects, 5,445 AD+P. Results showed common genetic variation accounted for a significant portion of heritability. Two loci, one in *ENPP6* (rs9994623, O.R. (95%CI) 1.16 (1.10, 1.22), p=1.26×10^−8^) and one spanning the 3’-UTR of an alternatively spliced transcript of *SUMF1* (rs201109606, O.R. 0.65 (0.56-0.76), p=3.24×10^−8^), had genome-wide significant associations with AD+P. Gene-based analysis identified a significant association with *APOE*, due to the *APOE* risk haplotype ε4. AD+P demonstrated negative genetic correlations with cognitive and educational attainment and positive genetic correlation with depressive symptoms. We previously observed a negative genetic correlation with schizophrenia; instead, we now found a stronger negative correlation with the related phenotype of bipolar disorder. Analysis of polygenic risk scores supported this genetic correlation and documented a positive genetic correlation with risk variation for AD, beyond the effect of ε4. We also document a small set of SNPs likely to affect risk for AD+P and AD or schizophrenia. These findings provide the first unbiased identification of the association of psychosis in AD with common genetic variation and provide insights into its genetic architecture.
