## Supplemental Table S4 for "Genome-Wide Association Identifies the First Risk Loci for Psychosis in Alzheimer Disease"

### Sheet: Table S4 Legend
Supplementary Table S4. TWAS Genes Per Tissue
FIELD	DESCRIPTION
Tissue	Tissue from which expression data was derived
Feature	The number of genes analysed for each tissue

### Sheet: Table S4 TWAS Genes Per Tissue
Tissue	Feature
GTEx7_Brain_Amygdala	1794
GTEx7_Brain_Anterior_cingulate_cortex_BA24	2646
GTEx7_Brain_Caudate_basal_ganglia	3579
GTEx7_Brain_Cerebellar_Hemisphere	4320
GTEx7_Brain_Cerebellum	5743
GTEx7_Brain_Cortex	3935
GTEx7_Brain_Frontal_Cortex_BA9	3073
GTEx7_Brain_Hippocampus	2238
GTEx7_Brain_Hypothalamus	2251
GTEx7_Brain_Nucleus_accumbens_basal_ganglia	3167
GTEx7_Brain_Putamen_basal_ganglia	2756
GTEx7_Brain_Spinal_cord_cervical_c-1	1973
GTEx7_Brain_Substantia_nigra	1562
CMC_Brain_DLPFC	5148
