## Supplementary Table S6 for "Genome-Wide Association Identifies the First Risk Loci for Psychosis in Alzheimer Disease"

### Sheet: Table S6 Legend
Supplementary Table S6. Mixture Models of Association with AD+P of Schizophrenia and AD GWAS SNPs.
Column	Dscription
RS	SNP rs name
CHR	chromosome
BP	physical location (hg38)
Eff.Allele	effect allele
Oth.Allele	other allele
ADP.BETA	ADP effect size
ADP.SE	ADP standard error
ADP.Z	ADP test statistic
ADP.OR	ADP odds ratio
ADP.l95.OR	lower limit 95% confidence interval for ADP
ADP.u95.OR	upper limit 95% confidence interval for ADP
ADP.P	ADP P-value
dx.BETA	dx effect size (where dx is either SZ or AD)
dx.SE	dx standard error
dx.Z	dx test statistic
dx.OR	dx odds ratio
dx.l95.OR	lower limit 95% confidence interval for dx
dx.u95.OR	upper limit 95% confidence interval for dx
dx.P	dx P-value
PPr.1	Posterior probability of belonging to the left most distribution
PPr.2	Posterior probability of belonging to the other distribution

### Sheet: Table S6 Schizophrenia Results
RS	CHR	BP	Eff.Allele	Oth.Allele	ADP.BETA	ADP.SE	ADP.Z	ADP.OR	ADP.l95.OR	ADP.u95.OR	ADP.P	SZ.BETA	SZ.SE	SZ.Z	SZ.OR	SZ.l95.OR	SZ.u95.OR	SZ.P	PPr.1	PPr.2
rs13169274	5	138519616	T	C	0.0874	0.0262	3.3359	1.091	1.037	1.149	0.000858	-0.0596	0.0097	-6.1647	0.942	0.924	0.96	7.06e-10	0.049	0.951
rs4820386	22	39672046	C	T	0.0785	0.0266	2.9511	1.082	1.027	1.14	0.00312	-0.0611	0.0098	-6.2518	0.941	0.923	0.959	4.07e-10	0.076	0.924
rs9403484	6	143330832	C	T	0.0931	0.0325	2.8646	1.098	1.03	1.17	0.0042	-0.0638	0.0112	-5.672	0.938	0.918	0.959	1.41e-08	0.083	0.917
rs144158419	18	55887502	C	T	0.1447	0.0516	2.8043	1.156	1.045	1.279	0.00503	0.1329	0.0184	7.2258	1.142	1.102	1.184	5.03e-13	0.089	0.911
rs111431167	14	103783586	T	C	0.1176	0.0442	2.6606	1.125	1.031	1.227	0.00786	-0.0893	0.0151	-5.9086	0.915	0.888	0.942	3.45e-09	0.104	0.896
rs10838634	11	46908403	A	G	0.107	0.0421	2.5416	1.113	1.025	1.209	0.011	0.1016	0.0162	6.2748	1.107	1.072	1.143	3.5e-10	0.118	0.882
rs2565065	8	27470504	A	G	0.0712	0.0298	2.3893	1.074	1.013	1.138	0.017	0.0637	0.0106	6.0227	1.066	1.044	1.088	1.74e-09	0.138	0.862
rs2905432	19	19373486	G	A	0.0648	0.0272	2.3824	1.067	1.012	1.125	0.0171	0.0686	0.01	6.8667	1.071	1.05	1.092	6.62e-12	0.139	0.861
rs6708345	2	200379538	A	C	0.0535	0.0266	2.0113	1.055	1.001	1.111	0.0447	-0.0542	0.0097	-5.6166	0.947	0.929	0.965	1.95e-08	0.201	0.799
rs58033671	8	142238757	A	ACCCCTGCACGCCCG	0.0555	0.0278	1.9964	1.057	1.001	1.116	0.0463	0.0837	0.0097	8.6286	1.087	1.067	1.108	8.65e-18	0.204	0.796
rs3735025	7	137390098	T	C	0.0551	0.0276	1.9964	1.057	1.001	1.115	0.0456	0.0646	0.0099	6.5245	1.067	1.046	1.088	7.02e-11	0.204	0.796
rs7225476	17	80587803	G	A	0.0519	0.0265	1.9585	1.053	1	1.109	0.0505	-0.052	0.0095	-5.4569	0.949	0.932	0.967	4.86e-08	0.211	0.789
rs5757759	22	39647807	A	G	0.0995	0.052	1.9135	1.105	0.998	1.223	0.0558	-0.0565	0.0103	-5.5037	0.945	0.926	0.964	3.72e-08	0.22	0.78
rs9881798	3	16805459	A	C	0.0494	0.0267	1.8502	1.051	0.997	1.107	0.0638	-0.0539	0.0097	-5.5524	0.948	0.93	0.966	2.81e-08	0.233	0.767
rs3743078	15	78602417	C	G	0.0548	0.0307	1.785	1.056	0.995	1.122	0.0746	-0.0782	0.0112	-6.973	0.925	0.905	0.945	3.11e-12	0.248	0.752
rs72687362	8	142276955	C	A	0.061	0.0349	1.7479	1.063	0.993	1.138	0.0803	0.0831	0.0122	6.8102	1.087	1.061	1.113	9.91e-12	0.256	0.744
rs2053079	19	30496516	A	G	0.0602	0.0346	1.7399	1.062	0.992	1.137	0.0813	-0.0707	0.0111	-6.376	0.932	0.912	0.952	1.82e-10	0.258	0.742
rs56282503	15	40274558	T	C	0.0782	0.0461	1.6963	1.081	0.988	1.184	0.0898	-0.0623	0.0112	-5.5884	0.94	0.919	0.96	2.3e-08	0.268	0.732
rs7632921	3	71494607	G	T	0.0436	0.027	1.6148	1.045	0.991	1.101	0.106	0.0566	0.0099	5.7423	1.058	1.038	1.079	9.52e-09	0.287	0.713
rs324015	12	57096317	T	C	0.0499	0.0314	1.5892	1.051	0.988	1.118	0.112	-0.0719	0.0112	-6.4133	0.931	0.91	0.951	1.42e-10	0.294	0.706
rs10650434	7	1985461	A	ACT	0.0437	0.0279	1.5663	1.045	0.989	1.103	0.117	-0.0854	0.0097	-8.8041	0.918	0.901	0.936	1.1e-18	0.299	0.701
rs12293670	11	124743036	A	G	0.0438	0.0282	1.5532	1.045	0.989	1.104	0.12	0.0808	0.0101	7.9659	1.084	1.063	1.106	1.7e-15	0.303	0.697
rs72769124	1	239046758	C	A	0.0737	0.0491	1.501	1.076	0.978	1.185	0.134	-0.1088	0.0175	-6.2279	0.897	0.867	0.928	4.73e-10	0.316	0.684
rs760608	6	114398283	G	A	0.0429	0.0304	1.4112	1.044	0.983	1.108	0.158	0.0607	0.0108	5.6205	1.063	1.04	1.085	1.9e-08	0.34	0.66
rs2163548	2	200362139	C	G	0.0547	0.0395	1.3848	1.056	0.978	1.141	0.166	-0.0964	0.0139	-6.956	0.908	0.884	0.933	3.5e-12	0.347	0.653
rs75575209	2	57911057	A	T	0.0663	0.0482	1.3755	1.069	0.972	1.174	0.169	-0.0994	0.017	-5.8611	0.905	0.876	0.936	4.6e-09	0.349	0.651
rs11409090	3	17846143	A	AT	0.0377	0.0277	1.361	1.038	0.984	1.096	0.173	-0.0599	0.01	-5.99	0.942	0.924	0.961	2.11e-09	0.353	0.647
rs7789569	7	105287139	T	C	0.039	0.0289	1.3495	1.04	0.983	1.1	0.177	0.0652	0.01	6.5193	1.067	1.047	1.089	7e-11	0.356	0.644
rs1191551	14	29531199	T	G	0.0426	0.032	1.3313	1.044	0.98	1.111	0.182	0.0729	0.0117	6.2519	1.076	1.051	1.1	4.12e-10	0.361	0.639
rs198160	16	24229404	G	T	0.0564	0.0426	1.3239	1.058	0.973	1.15	0.185	0.056	0.0103	5.4594	1.058	1.037	1.079	4.88e-08	0.363	0.637
rs13275517	8	142283160	T	C	0.0364	0.0277	1.3141	1.037	0.982	1.095	0.189	0.0616	0.0105	5.8768	1.063	1.042	1.086	4.2e-09	0.366	0.634
rs1899543	11	24384873	A	T	0.0346	0.0264	1.3106	1.035	0.983	1.09	0.19	-0.0577	0.0095	-6.0762	0.944	0.927	0.962	1.23e-09	0.367	0.633
rs7010876	8	88252522	T	A	0.0372	0.0292	1.274	1.038	0.98	1.099	0.204	0.0621	0.0107	5.8011	1.064	1.042	1.087	6.51e-09	0.377	0.623
rs62606711	23	69157361	A	G	0.0442	0.0357	1.2381	1.045	0.975	1.121	0.216	0.0721	0.0102	7.0699	1.075	1.053	1.096	1.26e-12	0.387	0.613
rs55669358	8	34454894	T	C	0.0608	0.049	1.2408	1.063	0.965	1.17	0.215	-0.0949	0.0167	-5.6778	0.909	0.88	0.94	1.37e-08	0.387	0.613
rs42945	16	58511522	A	G	0.0328	0.0267	1.2285	1.033	0.981	1.089	0.22	-0.0631	0.01	-6.3432	0.939	0.921	0.957	2.25e-10	0.39	0.61
rs6434948	2	197967385	T	C	0.0348	0.0291	1.1959	1.035	0.978	1.096	0.231	0.0618	0.0101	6.1247	1.064	1.043	1.085	9.28e-10	0.399	0.601
rs587136	18	55557818	T	C	0.0415	0.0354	1.1723	1.042	0.973	1.117	0.241	0.0853	0.0128	6.6516	1.089	1.062	1.117	2.84e-11	0.406	0.594
rs4976967	8	142211946	G	A	0.0338	0.0291	1.1615	1.034	0.977	1.095	0.245	0.0647	0.0112	5.7479	1.067	1.044	1.091	9.07e-09	0.409	0.591
rs7129727	11	57717188	G	A	0.0327	0.0297	1.101	1.033	0.975	1.095	0.271	-0.0625	0.0103	-6.0473	0.939	0.921	0.959	1.47e-09	0.427	0.573
rs10803138	1	243391917	A	G	0.0333	0.0311	1.0707	1.034	0.973	1.099	0.284	-0.0677	0.0113	-5.9955	0.934	0.914	0.955	2.03e-09	0.436	0.564
rs2068012	14	29721110	T	C	0.0325	0.0315	1.0317	1.033	0.971	1.099	0.302	-0.0625	0.0113	-5.5099	0.939	0.919	0.961	3.6e-08	0.447	0.553
rs12991836	2	144383974	A	C	0.0286	0.0279	1.0251	1.029	0.974	1.087	0.305	-0.061	0.0099	-6.1794	0.941	0.923	0.959	6.46e-10	0.449	0.551
rs6800435	3	10762866	C	A	0.0399	0.0393	1.0153	1.041	0.964	1.124	0.31	-0.0823	0.0147	-5.6124	0.921	0.895	0.948	2e-08	0.452	0.548
rs7432375	3	136569563	G	A	0.0273	0.0271	1.0074	1.028	0.975	1.084	0.313	0.0678	0.0098	6.9341	1.07	1.05	1.091	4.07e-12	0.454	0.546
rs12823424	12	2404946	A	G	0.0296	0.0294	1.0068	1.03	0.972	1.091	0.314	0.0635	0.0106	5.9739	1.066	1.044	1.088	2.28e-09	0.455	0.545
rs34529622	11	130848331	G	GT	0.0303	0.0304	0.9967	1.031	0.971	1.094	0.318	0.061	0.0099	6.1617	1.063	1.042	1.084	7.11e-10	0.458	0.542
rs36104021	12	102967334	C	G	0.0404	0.0412	0.9806	1.041	0.96	1.129	0.326	0.0903	0.0156	5.7839	1.095	1.062	1.129	7.31e-09	0.462	0.538
rs111862242	12	110463416	CTA	C	0.0325	0.034	0.9559	1.033	0.966	1.104	0.339	0.0769	0.0135	5.696	1.08	1.052	1.109	1.19e-08	0.47	0.53
rs79212538	5	152613544	G	T	0.0724	0.0767	0.9439	1.075	0.925	1.249	0.345	-0.141	0.0227	-6.2025	0.868	0.831	0.908	5.55e-10	0.473	0.527
rs4925114	17	17807956	A	G	0.0245	0.0275	0.8909	1.025	0.971	1.082	0.373	0.0566	0.0102	5.5613	1.058	1.037	1.08	2.64e-08	0.489	0.511
rs5011218	10	102641461	A	C	0.0395	0.0453	0.872	1.04	0.952	1.137	0.384	0.1086	0.0164	6.6174	1.115	1.079	1.151	3.59e-11	0.495	0.505
rs11783093	8	27567832	C	T	0.03	0.0357	0.8403	1.03	0.961	1.105	0.401	0.0931	0.0136	6.844	1.098	1.069	1.127	7.64e-12	0.504	0.496
rs12416331	10	103169157	T	A	0.0371	0.0459	0.8083	1.038	0.949	1.135	0.419	0.1455	0.0169	8.6147	1.157	1.119	1.196	7.09e-18	0.514	0.486
rs58950470	11	65616284	G	T	0.0222	0.0279	0.7957	1.022	0.968	1.08	0.426	-0.0574	0.0102	-5.6065	0.944	0.925	0.963	2.07e-08	0.517	0.483
rs2161711	16	71325163	A	G	0.027	0.0338	0.7988	1.027	0.962	1.098	0.425	0.0699	0.0128	5.4814	1.072	1.046	1.1	4.22e-08	0.517	0.483
rs12908161	15	84664594	A	G	0.0232	0.0292	0.7945	1.023	0.967	1.084	0.426	0.0666	0.0109	6.1151	1.069	1.046	1.092	9.41e-10	0.518	0.482
rs893949	11	134426490	C	T	0.0199	0.0263	0.7567	1.02	0.969	1.074	0.45	0.0534	0.0096	5.5392	1.055	1.035	1.075	2.98e-08	0.529	0.471
rs7191183	16	9806200	T	C	0.0209	0.0283	0.7385	1.021	0.966	1.079	0.459	-0.0595	0.0102	-5.8087	0.942	0.923	0.961	6.31e-09	0.534	0.466
rs6434928	2	197439853	G	A	0.0206	0.0281	0.7331	1.021	0.966	1.079	0.464	0.073	0.01	7.2652	1.076	1.055	1.097	3.62e-13	0.536	0.464
rs12704290	7	86798310	G	A	0.0302	0.0414	0.7295	1.031	0.95	1.118	0.467	0.114	0.015	7.5747	1.121	1.088	1.154	3.57e-14	0.537	0.463
rs75968099	3	36817092	C	T	0.0199	0.028	0.7107	1.02	0.966	1.078	0.477	-0.0657	0.0102	-6.476	0.936	0.918	0.955	9.41e-11	0.543	0.457
rs1473594	8	59783967	T	C	0.0181	0.027	0.6704	1.018	0.966	1.074	0.503	0.064	0.0097	6.6287	1.066	1.046	1.086	3.33e-11	0.555	0.445
rs1959440	14	29739424	G	T	0.0181	0.027	0.6704	1.018	0.966	1.074	0.502	-0.0605	0.0097	-6.2307	0.941	0.924	0.959	4.65e-10	0.555	0.445
rs4936215	11	133982789	A	G	0.0217	0.0329	0.6596	1.022	0.958	1.09	0.51	0.0913	0.0121	7.5239	1.096	1.07	1.122	5.32e-14	0.558	0.442
rs4144797	2	232697487	T	C	0.0179	0.0274	0.6533	1.018	0.965	1.074	0.514	0.0818	0.0101	8.1285	1.085	1.064	1.107	4.33e-16	0.56	0.44
rs7801375	7	131882504	A	G	0.0235	0.0373	0.63	1.024	0.952	1.101	0.528	-0.0773	0.0133	-5.8093	0.926	0.902	0.95	6.27e-09	0.567	0.433
rs14403	1	243500591	C	T	0.021	0.0341	0.6158	1.021	0.955	1.092	0.539	0.0742	0.0116	6.3854	1.077	1.053	1.102	1.71e-10	0.571	0.429
rs2953329	1	243862697	G	A	0.0172	0.028	0.6143	1.017	0.963	1.075	0.538	-0.0612	0.01	-6.1305	0.941	0.922	0.959	8.73e-10	0.571	0.429
rs5758487	22	41830391	C	T	0.0158	0.0266	0.594	1.016	0.964	1.07	0.552	0.0538	0.0096	5.5853	1.055	1.036	1.075	2.29e-08	0.577	0.423
rs1593304	7	131935088	A	G	0.0191	0.0323	0.5913	1.019	0.957	1.086	0.554	-0.0701	0.0125	-5.5924	0.932	0.91	0.955	2.24e-08	0.578	0.422
rs34269918	1	8364924	G	GA	0.0174	0.0301	0.5781	1.018	0.959	1.079	0.565	-0.0605	0.0102	-5.9313	0.941	0.923	0.96	3.27e-09	0.582	0.418
rs8025070	15	84155150	A	G	0.016	0.029	0.5517	1.016	0.96	1.076	0.582	-0.0639	0.0109	-5.884	0.938	0.918	0.958	4e-09	0.589	0.411
rs36043959	8	110459785	G	A	0.019	0.0347	0.5476	1.019	0.952	1.091	0.584	-0.0803	0.0116	-6.9347	0.923	0.902	0.944	4.07e-12	0.591	0.409
rs146678232	7	24737470	CA	C	0.0282	0.0567	0.4974	1.029	0.92	1.15	0.619	-0.0709	0.0126	-5.627	0.932	0.909	0.955	1.63e-08	0.605	0.395
rs254782	5	88704813	A	G	0.0324	0.0672	0.4821	1.033	0.905	1.178	0.629	-0.1258	0.023	-5.4736	0.882	0.843	0.922	4.4e-08	0.609	0.391
rs34796896	3	180905467	G	A	0.0151	0.0319	0.4734	1.015	0.954	1.081	0.637	0.0832	0.012	6.9655	1.087	1.062	1.113	3.19e-12	0.612	0.388
rs5825114	18	55081985	G	GA	0.0132	0.0286	0.4615	1.013	0.958	1.072	0.644	-0.0729	0.0097	-7.5154	0.93	0.912	0.948	5.03e-14	0.615	0.385
rs489939	3	161752804	G	A	0.0124	0.0274	0.4526	1.012	0.96	1.068	0.652	0.057	0.01	5.6899	1.059	1.038	1.08	1.24e-08	0.618	0.382
rs8185366	5	46394014	G	C	0.0116	0.0262	0.4427	1.012	0.961	1.065	0.658	0.0689	0.0112	6.162	1.071	1.048	1.095	7.17e-10	0.62	0.38
rs147922658	7	87146182	T	TAAG	0.0358	0.0804	0.4453	1.036	0.885	1.213	0.656	-0.1627	0.0265	-6.1396	0.85	0.807	0.895	7.71e-10	0.62	0.38
rs12195417	6	83463309	T	C	0.0124	0.0283	0.4382	1.012	0.958	1.07	0.66	-0.0606	0.0102	-5.9268	0.941	0.922	0.96	3.09e-09	0.622	0.378
rs2660304	1	98046571	G	T	0.0136	0.0337	0.4036	1.014	0.949	1.083	0.687	-0.1083	0.0124	-8.748	0.897	0.876	0.919	2.18e-18	0.631	0.369
rs11191419	10	102852578	T	A	0.0108	0.0274	0.3942	1.011	0.958	1.067	0.694	0.0839	0.0102	8.2156	1.087	1.066	1.109	2.09e-16	0.634	0.366
rs35774874	11	130941461	T	C	0.0106	0.0281	0.3772	1.011	0.956	1.068	0.705	0.069	0.0103	6.7114	1.071	1.05	1.093	1.97e-11	0.639	0.361
rs12522290	5	153418096	C	G	0.0135	0.0359	0.376	1.014	0.945	1.087	0.706	0.0794	0.0131	6.0598	1.083	1.055	1.111	1.34e-09	0.639	0.361
rs6694545	1	29964421	A	G	0.0106	0.0304	0.3487	1.011	0.952	1.073	0.728	0.0768	0.0112	6.8722	1.08	1.056	1.104	6.2e-12	0.647	0.353
rs1353545	3	60302116	G	C	0.0096	0.0278	0.3453	1.01	0.956	1.066	0.729	-0.0591	0.0101	-5.8262	0.943	0.924	0.962	5.67e-09	0.647	0.353
rs12009217	23	6002841	A	G	0.0119	0.0375	0.3173	1.012	0.94	1.089	0.752	-0.0651	0.0102	-6.3837	0.937	0.918	0.956	1.78e-10	0.655	0.345
rs1120004	12	23480498	T	G	0.0097	0.031	0.3129	1.01	0.95	1.073	0.754	0.0617	0.0109	5.6688	1.064	1.041	1.087	1.42e-08	0.656	0.344
rs1023497	22	41944504	C	G	0.0101	0.033	0.3061	1.01	0.947	1.078	0.759	0.0812	0.0121	6.7023	1.085	1.059	1.111	2.04e-11	0.658	0.342
rs7099380	10	18260087	G	A	0.0079	0.0265	0.2981	1.008	0.957	1.062	0.765	-0.0543	0.0096	-5.6654	0.947	0.93	0.965	1.47e-08	0.66	0.34
rs7499750	16	13655408	A	C	0.0092	0.0314	0.293	1.009	0.949	1.073	0.769	0.0706	0.0113	6.2419	1.073	1.05	1.097	4.24e-10	0.662	0.338
rs111294930	5	152797561	A	G	0.0081	0.0288	0.2812	1.008	0.953	1.067	0.777	0.0823	0.0121	6.8205	1.086	1.06	1.112	9.04e-12	0.665	0.335
rs16867576	5	89450514	A	G	0.0111	0.0398	0.2789	1.011	0.935	1.093	0.781	0.101	0.015	6.7365	1.106	1.074	1.139	1.65e-11	0.665	0.335
rs10520163	4	169705401	T	C	0.0074	0.0264	0.2803	1.007	0.957	1.061	0.779	0.053	0.0095	5.5502	1.054	1.035	1.074	2.81e-08	0.665	0.335
rs11685299	2	224526579	C	A	0.0081	0.0296	0.2736	1.008	0.951	1.068	0.784	0.0603	0.0102	5.8882	1.062	1.041	1.084	3.86e-09	0.667	0.333
rs217287	6	83697747	C	T	0.0069	0.0271	0.2546	1.007	0.955	1.062	0.8	0.0691	0.0097	7.1379	1.071	1.051	1.092	9.53e-13	0.672	0.328
rs208808	20	38870079	A	G	0.0059	0.0299	0.1973	1.006	0.949	1.067	0.842	-0.0651	0.0112	-5.8126	0.937	0.917	0.958	6.16e-09	0.687	0.313
rs16902086	5	45285650	A	G	0.0046	0.0276	0.1667	1.005	0.952	1.06	0.868	-0.066	0.0101	-6.5556	0.936	0.918	0.955	5.55e-11	0.695	0.305
rs10985817	9	98308808	T	C	0.0056	0.0351	0.1595	1.006	0.939	1.077	0.874	-0.0801	0.0131	-6.1057	0.923	0.9	0.947	1.02e-09	0.696	0.304
rs13170232	5	153519972	T	A	0.0039	0.0444	0.0878	1.004	0.92	1.095	0.93	0.0918	0.0161	5.6961	1.096	1.062	1.131	1.23e-08	0.714	0.286
rs2332700	14	71950609	C	G	0.0022	0.0314	0.0701	1.002	0.942	1.066	0.945	0.07	0.0109	6.4031	1.073	1.05	1.096	1.52e-10	0.718	0.282
rs211829	7	110408836	T	C	0.0019	0.0271	0.0701	1.002	0.95	1.057	0.943	0.059	0.0099	5.9757	1.061	1.04	1.082	2.29e-09	0.718	0.282
rs2917569	11	132698360	T	C	0.0014	0.0264	0.053	1.001	0.951	1.055	0.956	0.061	0.0097	6.2944	1.063	1.043	1.083	3.11e-10	0.723	0.277
rs3130820	6	29238906	T	A	0.0022	0.0539	0.0408	1.002	0.902	1.114	0.967	0.2473	0.0177	13.9773	1.281	1.237	1.326	2.12e-44	0.725	0.275
rs17465671	16	63678815	C	A	0.0011	0.0255	0.0431	1.001	0.952	1.052	0.965	0.0575	0.0098	5.8782	1.059	1.039	1.08	4.14e-09	0.725	0.275
rs704373	3	63881679	A	G	-0.0002	0.0278	-0.0072	1	0.947	1.056	0.995	0.0646	0.0101	6.4166	1.067	1.046	1.088	1.39e-10	0.737	0.263
rs7508148	19	49648885	T	C	-0.0004	0.0301	-0.0133	1	0.942	1.06	0.989	0.0771	0.0117	6.6033	1.08	1.056	1.105	4.06e-11	0.738	0.262
rs1423645	5	50540881	C	T	-0.0005	0.0263	-0.019	1	0.949	1.052	0.984	0.0534	0.0096	5.5459	1.055	1.035	1.075	2.98e-08	0.739	0.261
rs61937595	12	57289173	C	T	-0.0031	0.0855	-0.0363	0.997	0.843	1.179	0.971	0.125	0.0188	6.634	1.133	1.092	1.176	3.28e-11	0.743	0.257
rs2910032	5	153160794	C	T	-0.001	0.0263	-0.038	0.999	0.949	1.052	0.969	0.0633	0.0096	6.6145	1.065	1.046	1.085	3.72e-11	0.744	0.256
rs4766428	12	110285440	C	T	-0.0016	0.0267	-0.0599	0.998	0.947	1.052	0.953	-0.0762	0.01	-7.613	0.927	0.909	0.945	2.68e-14	0.749	0.251
rs133047	22	40631815	T	C	-0.0028	0.0441	-0.0635	0.997	0.915	1.087	0.949	0.0939	0.0159	5.9067	1.099	1.065	1.133	3.47e-09	0.75	0.25
rs1080500	3	53141001	G	A	-0.0019	0.0278	-0.0683	0.998	0.945	1.054	0.946	0.0723	0.0103	6.9943	1.075	1.053	1.097	2.71e-12	0.751	0.249
rs2851447	12	123180566	G	C	-0.0027	0.0302	-0.0894	0.997	0.94	1.058	0.929	0.0872	0.0108	8.0991	1.091	1.068	1.114	5.55e-16	0.755	0.245
rs74914300	18	55343117	T	G	-0.007	0.068	-0.1029	0.993	0.869	1.135	0.918	-0.1687	0.025	-6.7372	0.845	0.804	0.887	1.61e-11	0.758	0.242
rs10083370	14	103847845	G	A	-0.0029	0.0268	-0.1082	0.997	0.946	1.051	0.914	0.0751	0.0099	7.579	1.078	1.057	1.099	3.44e-14	0.759	0.241
rs13121251	4	142908606	T	C	-0.0032	0.0285	-0.1123	0.997	0.943	1.054	0.911	0.0574	0.0105	5.4842	1.059	1.038	1.081	4.06e-08	0.76	0.24
rs7701440	5	61325153	T	C	-0.003	0.0263	-0.1141	0.997	0.947	1.05	0.908	-0.0724	0.0096	-7.5705	0.93	0.913	0.948	3.72e-14	0.761	0.239
rs57228349	3	52640185	T	TCTGGTTATTATTCGC	-0.0042	0.0307	-0.1368	0.996	0.938	1.058	0.891	-0.0631	0.0096	-6.5729	0.939	0.921	0.957	4.71e-11	0.766	0.234
rs11165867	1	97412512	C	T	-0.0038	0.027	-0.1407	0.996	0.945	1.05	0.889	-0.0691	0.0126	-5.4966	0.933	0.91	0.956	3.87e-08	0.766	0.234
rs1789595	18	56108023	A	T	-0.0044	0.0308	-0.1429	0.996	0.937	1.058	0.887	0.0658	0.011	5.9769	1.068	1.045	1.091	2.23e-09	0.767	0.233
rs10196799	2	184776001	A	T	-0.0038	0.0265	-0.1434	0.996	0.946	1.049	0.885	0.0561	0.0096	5.8658	1.058	1.038	1.078	4.51e-09	0.767	0.233
rs6680011	1	95375310	A	C	-0.0068	0.0367	-0.1853	0.993	0.924	1.067	0.853	-0.0735	0.0132	-5.5514	0.929	0.905	0.954	2.83e-08	0.776	0.224
rs312477	3	53481109	G	A	-0.0059	0.031	-0.1903	0.994	0.936	1.056	0.848	0.0652	0.0115	5.6723	1.067	1.044	1.092	1.38e-08	0.777	0.223
rs2970610	1	43631859	T	C	-0.0063	0.0279	-0.2258	0.994	0.941	1.05	0.822	0.0678	0.01	6.7542	1.07	1.049	1.091	1.39e-11	0.784	0.216
rs12712510	2	22526854	T	C	-0.006	0.0266	-0.2256	0.994	0.944	1.047	0.823	0.0576	0.01	5.7597	1.059	1.039	1.08	8.18e-09	0.784	0.216
rs56807175	2	145678654	T	TC	-0.0092	0.0373	-0.2466	0.991	0.921	1.066	0.806	-0.0876	0.0129	-6.7907	0.916	0.893	0.94	1.36e-11	0.788	0.212
rs1319017	9	82121388	G	A	-0.0068	0.0276	-0.2464	0.993	0.941	1.048	0.804	-0.0664	0.0102	-6.5041	0.936	0.917	0.955	7.82e-11	0.788	0.212
rs35604463	14	99245695	G	A	-0.0072	0.0276	-0.2609	0.993	0.941	1.048	0.795	0.0561	0.0099	5.6408	1.058	1.037	1.079	1.66e-08	0.791	0.209
rs12541889	8	110959976	T	G	-0.0091	0.0339	-0.2684	0.991	0.927	1.059	0.788	-0.0657	0.012	-5.499	0.936	0.915	0.959	3.81e-08	0.793	0.207
rs12898315	15	61561804	G	A	-0.0073	0.0251	-0.2908	0.993	0.945	1.043	0.771	-0.0569	0.0095	-5.9607	0.945	0.927	0.963	2.51e-09	0.797	0.203
rs9545047	13	79285321	A	C	-0.0079	0.0271	-0.2915	0.992	0.941	1.046	0.77	0.056	0.0098	5.7119	1.058	1.037	1.078	1.15e-08	0.797	0.203
rs5757730	22	39571425	A	G	-0.0082	0.0262	-0.313	0.992	0.942	1.044	0.753	-0.0712	0.0101	-7.0515	0.931	0.913	0.95	1.76e-12	0.801	0.199
rs74340199	2	200306406	G	A	-0.0255	0.0766	-0.3329	0.975	0.839	1.133	0.739	-0.1409	0.0247	-5.708	0.869	0.828	0.912	1.14e-08	0.805	0.195
rs12148337	15	70296933	T	C	-0.009	0.0264	-0.3409	0.991	0.941	1.044	0.733	0.0542	0.0095	5.7006	1.056	1.036	1.076	1.16e-08	0.807	0.193
rs12498839	4	175810250	G	A	-0.0223	0.0625	-0.3568	0.978	0.865	1.105	0.721	-0.1281	0.0198	-6.4719	0.88	0.846	0.915	9.67e-11	0.809	0.191
rs10473396	5	45882506	G	A	-0.0102	0.0277	-0.3682	0.99	0.938	1.045	0.713	-0.0688	0.0114	-6.0493	0.934	0.913	0.955	1.46e-09	0.812	0.188
rs6704641	2	199299529	G	A	-0.0147	0.0337	-0.4362	0.985	0.922	1.053	0.662	-0.0822	0.0126	-6.5399	0.921	0.899	0.944	6.16e-11	0.824	0.176
rs76432012	2	199712044	T	C	-0.126	0.2843	-0.4432	0.882	0.505	1.539	0.658	0.1399	0.0252	5.557	1.15	1.095	1.208	2.75e-08	0.825	0.175
rs5795787	11	132527928	G	GTAA	-0.0125	0.0278	-0.4496	0.988	0.935	1.043	0.653	0.0545	0.0098	5.561	1.056	1.036	1.076	2.69e-08	0.826	0.174
rs6035706	20	20840362	A	G	-0.0146	0.0287	-0.5087	0.986	0.932	1.043	0.61	-0.0597	0.0103	-5.7851	0.942	0.923	0.961	7.24e-09	0.836	0.164
rs150437760	14	59515050	A	C	-0.0328	0.0629	-0.5215	0.968	0.855	1.095	0.602	0.1213	0.0222	5.4664	1.129	1.081	1.179	4.58e-08	0.838	0.162
rs783540	15	82585958	A	G	-0.0143	0.027	-0.5296	0.986	0.935	1.039	0.598	-0.059	0.0096	-6.1363	0.943	0.925	0.961	8.45e-10	0.839	0.161
rs2077586	2	72934422	A	G	-0.0156	0.0296	-0.527	0.985	0.929	1.043	0.598	0.0615	0.0111	5.5465	1.063	1.041	1.087	2.96e-08	0.839	0.161
rs12129573	1	73302683	C	A	-0.0151	0.0269	-0.5613	0.985	0.934	1.038	0.576	-0.0764	0.0099	-7.7534	0.926	0.909	0.944	8.94e-15	0.844	0.156
rs1878874	3	181317582	A	T	-0.0169	0.0286	-0.5909	0.983	0.93	1.04	0.554	-0.0657	0.01	-6.568	0.936	0.918	0.955	5.1e-11	0.849	0.151
rs1975802	16	68251944	A	G	-0.0202	0.0339	-0.5959	0.98	0.917	1.047	0.552	-0.0694	0.0126	-5.5117	0.933	0.91	0.956	3.56e-08	0.85	0.15
rs7216638	17	2253159	T	A	-0.0177	0.0287	-0.6167	0.982	0.929	1.039	0.537	0.0646	0.0104	6.2338	1.067	1.045	1.089	4.59e-10	0.853	0.147
rs4650963	1	177340354	G	T	-0.024	0.0375	-0.64	0.976	0.907	1.051	0.522	-0.0823	0.0144	-5.705	0.921	0.895	0.947	1.16e-08	0.856	0.144
rs17514846	15	90873320	A	C	-0.0173	0.0264	-0.6553	0.983	0.933	1.035	0.514	-0.0688	0.0098	-7	0.934	0.916	0.952	2.55e-12	0.859	0.141
rs12129719	1	65858829	G	A	-0.018	0.0267	-0.6742	0.982	0.932	1.035	0.501	-0.0542	0.0098	-5.5216	0.947	0.929	0.966	3.35e-08	0.861	0.139
rs7893279	10	18456176	T	G	-0.0295	0.0434	-0.6797	0.971	0.892	1.057	0.497	0.1113	0.0154	7.2316	1.118	1.084	1.152	4.8e-13	0.862	0.138
rs1339227	6	72445999	C	T	-0.0204	0.0298	-0.6846	0.98	0.924	1.039	0.492	0.0627	0.01	6.2643	1.065	1.044	1.086	3.76e-10	0.863	0.137
rs62334820	4	175934070	C	T	-0.0236	0.0339	-0.6962	0.977	0.914	1.044	0.487	-0.0811	0.0119	-6.8127	0.922	0.901	0.944	9.6e-12	0.864	0.136
rs6002655	22	42207808	C	T	-0.019	0.0266	-0.7143	0.981	0.931	1.034	0.474	-0.0751	0.0098	-7.6412	0.928	0.91	0.946	2.15e-14	0.867	0.133
rs6678676	1	200297375	T	C	-0.0254	0.0334	-0.7605	0.975	0.913	1.041	0.447	-0.0654	0.0118	-5.5292	0.937	0.915	0.959	3.22e-08	0.873	0.127
rs2007044	12	2235794	A	G	-0.0217	0.0276	-0.7862	0.979	0.927	1.033	0.432	-0.0887	0.0097	-9.1514	0.915	0.898	0.933	5.63e-20	0.876	0.124
rs10148671	14	29000167	T	C	-0.0222	0.0279	-0.7957	0.978	0.926	1.033	0.426	-0.0633	0.0102	-6.2054	0.939	0.92	0.958	5.46e-10	0.878	0.122
rs2949006	2	199850665	T	G	-0.0276	0.0344	-0.8023	0.973	0.909	1.041	0.422	0.1001	0.0119	8.4188	1.105	1.08	1.131	3.69e-17	0.879	0.121
rs1042992	8	26411675	C	T	-0.03	0.0349	-0.8596	0.97	0.906	1.039	0.39	-0.0733	0.0124	-5.8985	0.929	0.907	0.952	3.67e-09	0.886	0.114
rs72986630	19	11738921	C	T	-0.0976	0.1114	-0.8761	0.907	0.729	1.128	0.381	-0.1401	0.0228	-6.1433	0.869	0.831	0.909	8.09e-10	0.888	0.112
rs10503253	8	4323322	C	A	-0.0298	0.0334	-0.8922	0.971	0.909	1.036	0.372	-0.0663	0.0116	-5.7377	0.936	0.915	0.957	9.6e-09	0.89	0.11
rs28374258	1	190980421	T	A	-0.0332	0.036	-0.9222	0.967	0.901	1.038	0.357	-0.0734	0.0119	-6.1811	0.929	0.908	0.951	6.35e-10	0.893	0.107
rs1451488	2	199125384	A	G	-0.0255	0.0265	-0.9623	0.975	0.925	1.027	0.336	-0.0671	0.0097	-6.9135	0.935	0.917	0.953	4.75e-12	0.897	0.103
rs6065094	20	38824551	A	G	-0.027	0.0278	-0.9712	0.973	0.922	1.028	0.332	-0.0851	0.0102	-8.3331	0.918	0.9	0.937	7.91e-17	0.898	0.102
rs55770408	1	190674471	T	C	-0.0304	0.0307	-0.9902	0.97	0.913	1.03	0.323	-0.0609	0.011	-5.5412	0.941	0.921	0.961	3.02e-08	0.901	0.099
rs634940	6	92367782	G	T	-0.0326	0.0324	-1.0062	0.968	0.908	1.031	0.314	-0.0633	0.0111	-5.6864	0.939	0.918	0.959	1.3e-08	0.902	0.098
rs9841616	3	181449797	T	A	-0.034	0.0331	-1.0272	0.967	0.906	1.031	0.305	0.0759	0.0129	5.9067	1.079	1.052	1.106	3.55e-09	0.904	0.096
rs10156310	8	38351611	A	T	-0.0338	0.0319	-1.0596	0.967	0.908	1.029	0.289	0.0728	0.0117	6.2051	1.075	1.051	1.101	5.56e-10	0.908	0.092
rs2410572	8	18563964	G	A	-0.0283	0.0266	-1.0639	0.972	0.923	1.024	0.287	0.0546	0.0095	5.7181	1.056	1.037	1.076	1.07e-08	0.908	0.092
rs35736453	6	128008348	T	TC	-0.0339	0.0317	-1.0694	0.967	0.908	1.029	0.285	-0.0606	0.0109	-5.5596	0.941	0.921	0.962	2.95e-08	0.909	0.091
rs9611177	22	39444125	C	T	-0.0303	0.0271	-1.1181	0.97	0.92	1.023	0.264	0.0582	0.0106	5.498	1.06	1.038	1.082	3.84e-08	0.913	0.087
rs34179565	14	32829525	CA	C	-0.0329	0.0279	-1.1792	0.968	0.916	1.022	0.239	-0.0558	0.0097	-5.7526	0.946	0.928	0.964	8.88e-09	0.919	0.081
rs55994728	10	102853332	A	T	-0.0403	0.0341	-1.1818	0.961	0.898	1.027	0.237	-0.0667	0.0117	-5.7242	0.935	0.914	0.957	1.04e-08	0.919	0.081
rs140505938	1	150059494	C	T	-0.0434	0.0365	-1.189	0.958	0.891	1.029	0.235	0.0837	0.0135	6.181	1.087	1.059	1.117	6.5e-10	0.92	0.08
rs6701877	1	174046121	G	T	-0.0418	0.0345	-1.2116	0.959	0.896	1.026	0.226	0.0733	0.0131	5.5848	1.076	1.049	1.104	2.37e-08	0.922	0.078
rs4936277	11	113561238	A	G	-0.0332	0.0267	-1.2434	0.967	0.918	1.019	0.213	0.0564	0.01	5.6565	1.058	1.038	1.079	1.52e-08	0.925	0.075
rs136804	22	39621358	T	TA	-0.0366	0.0287	-1.2753	0.964	0.911	1.02	0.203	-0.0679	0.0099	-6.8586	0.934	0.916	0.953	6.36e-12	0.927	0.073
rs281299	15	47393884	C	T	-0.0358	0.0278	-1.2878	0.965	0.914	1.019	0.198	-0.0552	0.0099	-5.5959	0.946	0.928	0.965	2.19e-08	0.928	0.072
rs56145559	2	73396311	C	T	-0.0446	0.0338	-1.3195	0.956	0.895	1.022	0.186	-0.0716	0.0117	-6.108	0.931	0.91	0.953	1.01e-09	0.931	0.069
rs2514218	11	113522272	C	T	-0.0383	0.0275	-1.3927	0.962	0.912	1.016	0.163	0.0725	0.0104	7.0041	1.075	1.054	1.097	2.42e-12	0.936	0.064
rs12705761	7	111336208	G	C	-0.0398	0.0287	-1.3868	0.961	0.908	1.017	0.165	0.0655	0.01	6.5698	1.068	1.047	1.089	5.11e-11	0.936	0.064
rs77011057	2	57837206	A	G	-0.0816	0.0585	-1.3949	0.922	0.822	1.034	0.163	0.11	0.0201	5.4712	1.116	1.073	1.161	4.48e-08	0.936	0.064
rs35346733	3	2479638	G	A	-0.049	0.0341	-1.437	0.952	0.891	1.018	0.151	-0.0869	0.0124	-7.0075	0.917	0.895	0.939	2.42e-12	0.939	0.061
rs12145223	1	72838779	G	A	-0.0393	0.0266	-1.4774	0.961	0.913	1.013	0.14	-0.0604	0.0098	-6.1547	0.941	0.923	0.96	7.55e-10	0.942	0.058
rs7951870	11	46351761	T	C	-0.0526	0.0344	-1.5291	0.949	0.887	1.015	0.126	-0.0933	0.0128	-7.2948	0.911	0.888	0.934	2.99e-13	0.945	0.055
rs1765142	11	30357012	C	A	-0.0432	0.0278	-1.554	0.958	0.907	1.011	0.12	-0.0576	0.0101	-5.711	0.944	0.926	0.963	1.13e-08	0.947	0.053
rs12366213	11	133983770	G	A	-0.0453	0.0291	-1.5567	0.956	0.903	1.012	0.12	-0.0608	0.011	-5.5064	0.941	0.921	0.962	3.66e-08	0.947	0.053
rs4240748	12	91853010	C	G	-0.0432	0.0271	-1.5941	0.958	0.908	1.01	0.11	-0.0557	0.01	-5.5999	0.946	0.928	0.964	2.15e-08	0.949	0.051
rs13107325	4	102267552	C	T	-0.0825	0.051	-1.6176	0.921	0.833	1.018	0.106	-0.1596	0.0193	-8.2839	0.852	0.821	0.885	1.19e-16	0.95	0.05
rs4648845	1	2455662	C	T	-0.0447	0.0263	-1.6996	0.956	0.908	1.007	0.0893	-0.0764	0.0111	-6.8629	0.926	0.906	0.947	6.74e-12	0.955	0.045
rs215411	4	23421980	T	A	-0.0495	0.0288	-1.7188	0.952	0.899	1.007	0.085	-0.0578	0.0102	-5.6736	0.944	0.925	0.963	1.4e-08	0.956	0.044
rs28758902	18	55740956	C	T	-0.0465	0.0264	-1.7614	0.955	0.906	1.005	0.078	-0.0688	0.0095	-7.2326	0.934	0.916	0.951	4.75e-13	0.958	0.042
rs7596038	2	58156685	C	T	-0.0477	0.0268	-1.7799	0.953	0.905	1.005	0.0752	0.0672	0.0096	7.012	1.069	1.05	1.09	2.37e-12	0.959	0.041
rs9607782	22	41191552	T	A	-0.0582	0.0308	-1.8896	0.943	0.888	1.002	0.0586	-0.0811	0.0112	-7.211	0.922	0.902	0.943	5.54e-13	0.964	0.036
rs11993663	8	10175384	C	A	-0.0546	0.0282	-1.9362	0.947	0.896	1.001	0.0526	-0.0552	0.01	-5.5194	0.946	0.928	0.965	3.4e-08	0.966	0.034
rs10783624	12	39129105	C	A	-0.0558	0.0283	-1.9717	0.946	0.895	1	0.0491	0.0597	0.0102	5.8341	1.062	1.04	1.083	5.44e-09	0.967	0.033
rs12447542	16	7694178	G	A	-0.079	0.0381	-2.0735	0.924	0.858	0.996	0.0379	-0.0854	0.0151	-5.6689	0.918	0.891	0.946	1.44e-08	0.971	0.029
rs11646127	16	29954956	G	C	-0.0568	0.0267	-2.1273	0.945	0.897	0.996	0.0338	0.0707	0.0098	7.2155	1.073	1.053	1.094	5.52e-13	0.972	0.028
rs4470825	6	83080079	G	A	-0.056	0.0266	-2.1053	0.946	0.898	0.996	0.0354	0.0556	0.0097	5.7492	1.057	1.037	1.077	8.94e-09	0.972	0.028
rs56775891	18	79815613	C	T	-0.0704	0.0327	-2.1529	0.932	0.874	0.994	0.0316	-0.0666	0.0111	-5.995	0.936	0.915	0.956	2.03e-09	0.973	0.027
rs725957	12	56937957	G	A	-0.063	0.0273	-2.3077	0.939	0.89	0.991	0.0209	0.0551	0.0097	5.6906	1.057	1.037	1.077	1.3e-08	0.978	0.022
rs1347692	2	200433138	C	T	-0.0718	0.0262	-2.7405	0.931	0.884	0.98	0.00621	0.0604	0.0097	6.2467	1.062	1.042	1.083	4.11e-10	0.987	0.013

### Sheet: Table S6 AD Results
RS	CHR	BP	Eff.Allele	Oth.Allele	ADP.BETA	ADP.SE	ADP.Z	ADP.OR	ADP.l95.OR	ADP.u95.OR	ADP.P	AD.BETA	AD.SE	AD.Z	AD.OR	AD.l95.OR	AD.u95.OR	AD.P	PPr.1	PPr.2
rs12972156	19	44884202	G	C	0.124	0.0327	3.792	1.132	1.062	1.207	0.000148	0.1654	0.0032	51.3435	1.18	1.172	1.187	0	0.013	0.987
rs4663105	2	127133851	C	A	0.0965	0.0266	3.6278	1.101	1.045	1.16	0.00029	0.0311	0.0022	14.0053	1.032	1.027	1.036	1.45e-44	0.02	0.98
rs12151021	19	1050875	A	G	0.0721	0.0274	2.6314	1.075	1.019	1.134	0.00854	0.0145	0.0023	6.1964	1.015	1.01	1.019	5.78e-10	0.232	0.768
rs117618017	15	63277703	T	C	0.1768	0.069	2.5623	1.193	1.042	1.366	0.0104	0.018	0.0033	5.5176	1.018	1.012	1.025	3.44e-08	0.267	0.733
rs28834970	8	27337604	C	T	0.0581	0.0272	2.136	1.06	1.005	1.118	0.0328	0.0153	0.0022	6.83	1.015	1.011	1.02	8.49e-12	0.534	0.466
rs679515	1	207577223	T	C	0.0554	0.0331	1.6737	1.057	0.991	1.128	0.0938	0.0254	0.0029	8.8776	1.026	1.02	1.032	6.83e-19	0.799	0.201
rs6690215	1	207482705	C	T	0.0353	0.0265	1.3321	1.036	0.983	1.091	0.184	0.0118	0.0022	5.4536	1.012	1.008	1.016	4.94e-08	0.909	0.091
rs138529507	8	27636849	C	T	0.1151	0.0896	1.2846	1.122	0.941	1.337	0.199	-0.0329	0.006	-5.5098	0.968	0.956	0.979	3.59e-08	0.919	0.081
rs6448453	4	11024404	A	G	0.0248	0.0223	1.1121	1.025	0.981	1.071	0.266	0.0147	0.0025	5.9998	1.015	1.01	1.02	1.98e-09	0.947	0.053
rs4575098	1	161185602	A	G	0.0345	0.0313	1.1022	1.035	0.974	1.101	0.27	0.0164	0.0026	6.3695	1.017	1.011	1.022	1.9e-10	0.949	0.051
rs12590654	14	92472511	A	G	0.0325	0.0299	1.087	1.033	0.974	1.095	0.277	-0.0148	0.0023	-6.4246	0.985	0.981	0.99	1.32e-10	37	0.049
rs113260531	17	5235685	A	G	0.0397	0.0391	1.0153	1.04	0.964	1.123	0.311	0.02	0.0033	6.1468	1.02	1.014	1.027	7.91e-10	0.959	0.041
rs2526380	17	58320645	G	C	0.0273	0.0271	1.0074	1.028	0.975	1.084	0.314	-0.0296	0.0053	-5.5681	0.971	0.961	0.981	2.57e-08	0.96	0.04
rs34181358	8	27465457	A	G	0.0416	0.0493	0.8438	1.042	0.946	1.148	0.399	-0.023	0.0039	-5.9433	0.977	0.97	0.985	2.79e-09	0.974	0.026
rs11559565	11	60323059	G	A	0.0194	0.0276	0.7029	1.02	0.966	1.076	0.482	0.0132	0.0022	5.8896	1.013	1.009	1.018	3.87e-09	0.982	0.018
rs6014724	20	56423488	G	A	0.0224	0.0478	0.4686	1.023	0.931	1.123	0.64	-0.0229	0.0037	-6.2076	0.977	0.97	0.984	5.38e-10	0.99	0.01
rs442495	15	58730416	C	T	0.0136	0.0289	0.4706	1.014	0.958	1.073	0.637	-0.0137	0.0023	-6.0774	0.986	0.982	0.991	1.22e-09	0.99	0.01
rs28394864	17	49373413	A	G	0.0096	0.0258	0.3721	1.01	0.96	1.062	0.71	0.0123	0.0022	5.6416	1.012	1.008	1.017	1.68e-08	0.992	0.008
rs59735493	16	31121779	A	G	0.0095	0.0298	0.3188	1.01	0.952	1.07	0.75	-0.013	0.0024	-5.5033	0.987	0.983	0.992	3.73e-08	0.993	0.007
rs28459768	2	233160866	C	A	0.0059	0.0268	0.2201	1.006	0.954	1.06	0.827	0.013	0.0022	5.9615	1.013	1.009	1.017	2.5e-09	0.995	0.005
rs11257238	10	11675398	C	T	0.0064	0.0269	0.2379	1.006	0.955	1.061	0.813	0.0129	0.0023	5.7237	1.013	1.009	1.018	1.04e-08	0.995	0.005
rs12435220	14	92470339	C	G	0.0046	0.0308	0.1494	1.005	0.946	1.067	0.881	0.0158	0.0026	6.1348	1.016	1.011	1.021	8.53e-10	0.996	0.004
rs11218343	11	121564878	C	T	-0.0154	0.0714	-0.2157	0.985	0.856	1.133	0.83	-0.0359	0.0053	-6.8365	0.965	0.955	0.975	8.12e-12	0.998	0.002
rs3752241	19	1053525	G	C	-0.0019	0.0369	-0.0515	0.998	0.928	1.073	0.959	-0.0182	0.0029	-6.2788	0.982	0.976	0.988	3.41e-10	0.998	0.002
rs56272015	7	143427689	A	G	-0.0027	0.0294	-0.0918	0.997	0.941	1.056	0.927	0.0316	0.0056	5.6023	1.032	1.021	1.044	2.12e-08	0.998	0.002
rs1859788	7	100374211	A	G	-0.0113	0.029	-0.3897	0.989	0.934	1.047	0.698	-0.0184	0.0023	-7.9541	0.982	0.977	0.986	1.8e-15	0.999	0.001
rs7810606	7	143411065	T	C	-0.0084	0.0265	-0.317	0.992	0.941	1.045	0.751	-0.0145	0.0022	-6.652	0.986	0.981	0.99	2.89e-11	0.999	0.001
rs6931277	6	32615580	T	A	-0.0171	0.0373	-0.4584	0.983	0.914	1.058	0.646	-0.0193	0.003	-6.5132	0.981	0.975	0.987	7.35e-11	0.999	0.001
rs4236673	8	27607412	A	G	-0.0214	0.0276	-0.7754	0.979	0.927	1.033	0.438	-0.0202	0.0022	-9.0462	0.98	0.976	0.984	1.48e-19	1	0
rs867611	11	86065502	G	A	-0.0259	0.0289	-0.8962	0.974	0.921	1.031	0.371	-0.0204	0.0023	-8.791	0.98	0.975	0.984	1.48e-18	1	0
rs2081545	11	60190907	A	C	-0.0392	0.0274	-1.4307	0.962	0.911	1.015	0.152	-0.0179	0.0022	-8.0144	0.982	0.978	0.987	1.11e-15	1	0
rs111278892	19	1039324	G	C	-0.0537	0.0564	-0.9521	0.948	0.849	1.058	0.341	0.0199	0.0031	6.5279	1.02	1.014	1.026	6.67e-11	1	0
rs9381563	6	47464901	C	T	-0.0408	0.0271	-1.5055	0.96	0.91	1.012	0.132	0.0145	0.0023	6.3618	1.015	1.01	1.019	1.99e-10	1	0
rs10933431	2	233117202	G	C	-0.0327	0.0321	-1.0187	0.968	0.909	1.031	0.31	-0.0154	0.0025	-6.1526	0.985	0.98	0.99	7.62e-10	1	0
rs3865444	19	51224706	A	C	-0.0275	0.0288	-0.9549	0.973	0.919	1.029	0.338	-0.0138	0.0024	-5.8423	0.986	0.982	0.991	5.15e-09	1	0
rs75045569	7	143412115	G	T	-0.047	0.0368	-1.2772	0.954	0.888	1.025	0.202	-0.0169	0.0029	-5.7371	0.983	0.978	0.989	9.63e-09	1	0
rs4727449	7	100188127	T	C	-0.0321	0.037	-0.8676	0.968	0.901	1.041	0.385	0.0168	0.003	5.5253	1.017	1.011	1.023	3.29e-08	1	0
